# Patient attrition in Molecular Tumour Boards: A Review

**DOI:** 10.1101/2021.10.07.21264241

**Authors:** Hannah Frost, Donna M. Graham, Louise Carter, Paul O’Regan, Donal Landers, Andre Freitas

## Abstract

Molecular Tumour Boards (MTBs) were created with the purpose of supporting clinical decision making within precision medicine. Though these meetings are in use globally reporting often focuses on the small percentages of patients that receive treatment via this process and are less likely to report on, and assess, patients who do not receive treatment. A literature review was performed to understand patient attrition within MTBs and barriers to patients receiving treatment. A total of 54 papers were reviewed spanning a 6 year period from 11 different countries. 20% of patients received treatment through the MTB process. Of those that did not receive treatment the main reasons were no mutations identified (26%), no actionable mutations (22%) and clinical deterioration (15%). However, the data was often incomplete due to inconsistent reporting of MTBs with only 53% reporting on patients having no mutations, 48% reporting on presence of actionable mutations with no treatment options and 57% reporting on clinical deterioration. As patient attrition in MTBs is an issue which is very rarely alluded to in reporting, more transparent reporting is needed to understand barriers to treatment and integration of new technologies is required to process increasing omic and treatment data.
