## Supplementary data for "Patient attrition in Molecular Tumour Boards: A Review"

### Sheet: References
Paper ref	Reference
Aust	Aust, S. et al. Precision medicine tumor boards: Clinical applicability of personalized treatment concepts in ovarian cancer. Cancers (Basel). 12, 1–13 (2020).
Basse	Basse, C. et al. Relevance of a molecular tumour board (MTB) for patients’ enrolment in clinical trials: Experience of the Institut Curie. ESMO Open 3, 1–7 (2018).
Bohan_Sicklick	Bohan, S. S. et al. Attrition of Patients on a Precision Oncology Trial: Analysis of the I-PREDICT Experience. Oncologist 25, e1803–e1806 (2020).
Borad	Borad, M. J. et al. Clinical Implementation of Integrated Genomic Profiling in Patients with Advanced Cancers. Sci. Rep. 6, 1–12 (2016).
Bryce	Bryce, A. H. et al. Experience with precision genomics and tumor board, indicates frequent target identification, but barriers to delivery. Oncotarget 8, 27145–27154 (2017)
Byron	Byron, S. A. et al. Prospective Feasibility Trial for Genomics-Informed Treatment in Recurrent and Progressive Glioblastoma. Clin. Cancer Res. 24, 295–305 (2018).
Choi	Choi, I. S. et al. Genomic profiling of blood-derived circulating tumor DNA from patients with colorectal cancer: Implications for response and resistance to targeted therapeutics. Mol. Cancer Ther. 18, 1852–1862 (2019)
Cousin	Cousin, S. et al. Clinical impact of extensive molecular profiling in advanced cancer patients. J. Hematol. Oncol. 10, 1–3 (2017).
Dalton	Dalton, W. B. et al. Personalized Medicine in the Oncology Clinic: Implementation and Outcomes of the Johns Hopkins Molecular Tumor Board. JCO Precis. Oncol. 1–19 (2017). doi:10.1200/po.16.00046
George	George, S. L. et al. A tailored molecular profiling programme for children with cancer to identify clinically actionable genetic alterations. Eur. J. Cancer 121, 224–235 (2019).
Ghazani	Ghazani, A. A. et al. Assigning clinical meaning to somatic and germ-line whole-exome sequencing data in a prospective cancer precision medicine study. Genet. Med. 19, 787–795 (2017).
Gunderson	Gunderson, C. C. et al. Initiation of a formalized precision medicine program in gynecologic oncology. Gynecol. Oncol. 141, 24–28 (2016).
Harada	Harada, S. et al. Implementation and utilization of the molecular tumor board to guide precision medicine. Oncotarget 8, 57845–57854 (2017).
Heong	Heong, V. et al. Value of a molecular screening program to support clinical trial enrollment in Asian cancer patients: The Integrated Molecular Analysis of Cancer (IMAC) Study. Int. J. Cancer 142, 1890–1900 (2018).
Hirshfield	Hirshfield, K. M. et al. Clinical Actionability of Comprehensive Genomic Profiling for Management of Rare or Refractory Cancers. Oncologist 21, 1315–1325 (2016).
Horak_Horak	Horak, P. et al. Precision oncology based on omics data: The NCT Heidelberg experience. Int. J. Cancer 141, 877–886 (2017).
Kaderbhai	Kaderbhai, C. G. et al. Use of dedicated gene panel sequencing using next generation sequencing to improve the personalized care of lung cancer. Oncotarget 7, 24860–24870 (2016).
Kapiris	Kapiris, M. et al. A retrospective analysis of 66 colorectal cancer cases from Guy’s and St Thomas’ (GSTT) Molecular Tumour Board. Ann. Oncol. 30, vii9 (2019).
Khater	Khater, F. et al. Molecular Profiling of Hard-to-Treat Childhood and Adolescent Cancers. JAMA Netw. open 2, e192906 (2019).
Kieler	Kieler, M. et al. Interim analysis of a real-world precision medicine platform for molecular profiling of metastatic or advanced cancers: MONDTI. ESMO Open 4, 1–10 (2019).
Koschmann	Koschmann, C. et al. Clinically Integrated Sequencing Alters Therapy in Children and Young Adults With High-Risk Glial Brain Tumors. JCO Precis. Oncol. 1–34 (2018). doi:10.1200/po.17.00133
Lamping	Lamping, M. et al. Support of a molecular tumour board by an evidence-based decision management system for precision oncology. Eur. J. Cancer 127, 41–51 (2020).
Lane	Lane, B. R. et al. Development of a Center for Personalized Cancer Care at a Regional Cancer Center: Feasibility Trial of an Institutional Tumor Sequencing Advisory Board. J. Mol. Diagnostics 17, 695–704 (2015)
Lee	Lee, B. et al. Exploring the feasibility and utility of exome-scale tumour sequencing in a clinical setting. Intern. Med. J. 48, 786–794 (2018)
Loaiza-Bonilla	Loaiza-Bonilla, A., Kurnaz, S., Johnston, K., Culcuoglu, C. & Arango, B. Feasibility of precision oncology virtual tumour boards to optimise direct point-of-care management and clinical trial enrolment of advanced cancer patients: New models for personalised oncology. Ann. Oncol. 28, vii7 (2017).
Marks	Marks, L. J. et al. Precision medicine in children and young adults with hematologic malignancies and blood disorders: The Columbia university experience. Front. Pediatr. 5, 1–15 (2017).
Massard	Massard, C. et al. High-throughput genomics and clinical outcome in hard-to-treat advanced cancers: Results of the MOSCATO 01 trial. Cancer Discov. 7, 586–595 (2017).
Meric-Bernstam	Meric-Bernstam, F. et al. Feasibility of large-scale genomic testing to facilitate enrollment onto genomically matched clinical trials. J. Clin. Oncol. 33, 2753–2762 (2015).
Moore	Moore, D. A. et al. Prospective analysis of 895 patients on a UK Genomics Review Board. ESMO Open 4, 1–10 (2019).
Oberg	Oberg, J. A. et al. Implementation of next generation sequencing into pediatric hematology-oncology practice: Moving beyond actionable alterations. Genome Med. 8, 1–19 (2016).
Ortiz	Ortiz, M. V. et al. Integrating Genomics Into Clinical Pediatric Oncology Using the Molecular Tumor Board at the Memorial Sloan Kettering Cancer Center. Pediatr. Blood Cancer 63, 1368–1374 (2016).
Parker	Parker, B. A. et al. Breast cancer experience of the molecular tumor board at the University of California, San Diego moores cancer center. J. Oncol. Pract. 11, 442–449 (2015).
Parsons	Parsons, H. A. et al. Individualized Molecular Analyses Guide Efforts (IMAGE): A Prospective Study of Molecular Profiling of Tissue and Blood in Metastatic Triple-Negative Breast Cancer. Clin. Cancer Res. 23, 379–386 (2017).
Pincez	Pincez, T. et al. Feasibility and clinical integration of molecular profiling for target identification in pediatric solid tumors. Pediatr. Blood Cancer 64, 1–9 (2017).
Powell	Powell, S. F. et al. Delivering Precision Oncology in a Community Cancer Program: Results From a Prospective Observational Study. JCO Precis. Oncol. 1–12 (2018). doi:10.1200/po.17.00220
Reda	Réda, M. et al. Implementation and use of whole exome sequencing in daily practice for metastatic solid cancer. EBioMedicine 51, (2020)
Ree	Ree, A. H. et al. Implementing precision cancer medicine in the public health services of Norway: The diagnostic infrastructure and a cost estimate. ESMO Open 2, 1–9 (2017).
Rodon	Rodon, J. et al. Genomic and transcriptomic profiling expands precision cancer medicine: the WINTHER trial. Nat. Med. 25, 751–758 (2019).
Rodriguez-Rodriguez	Rodriguez-Rodriguez, L. et al. Use of comprehensive genomic profiling to direct point-of-care management of patients with gynecologic cancers. Gynecol. Oncol. 141, 2–9 (2016).
Rolfo	Rolfo, C. et al. Multidisciplinary molecular tumour board: A tool to improve clinical practice and selection accrual for clinical trials in patients with cancer. ESMO Open 3, 1–8 (2018)
Rothwell	Rothwell, D. G. et al. Utility of ctDNA to support patient selection for early phase clinical trials: the TARGET study. Nat. Med. 25, 738–743 (2019).
Sadaps	Sadaps, M. et al. Precision Oncology in Solid Tumors: A Longitudinal Tertiary Care Center Experience. JCO Precis. Oncol. 1–11 (2018). doi:10.1200/po.18.00186
Sailer	Sailer, V. et al. Integrative Molecular Analysis of Patients With Advanced and Metastatic Cancer. JCO Precis. Oncol. 1–12 (2019). doi:10.1200/po.19.00047
Saulnier-Sholler	Saulnier Sholler, G. L. et al. Feasibility of implementing molecular-guided therapy for the treatment of patients with relapsed or refractory neuroblastoma. Cancer Med. 4, 871–886 (2015)
Schwaederle	Schwaederle, M. et al. Molecular Tumor Board: The University of California San Diego Moores Cancer Center Experience. Oncologist 19, 631–636 (2014).
Sicklick	Sicklick, J. K. et al. Molecular profiling of cancer patients enables personalized combination therapy: the I-PREDICT study. Nat. Med. 25, 744–750 (2019).
Singer	Singer, F. et al. SwissMTB: Establishing comprehensive molecular cancer diagnostics in Swiss clinics. BMC Med. Inform. Decis. Mak. 18, 1–18 (2018).
Tafe	Tafe, L. J. et al. Implementation of a Molecular Tumor Board: The Impact on Treatment Decisions for 35 Patients Evaluated at Dartmouth‐Hitchcock Medical Center. Oncologist 20, 1011–1018 (2015)
Tredan	Trédan, O. et al. Molecular screening program to select molecular-based recommended therapies for metastatic cancer patients: analysis from the ProfiLER trial. Ann. Oncol. 30, 757–765 (2019).
Trivedi	Trivedi, H. et al. Implementation and Outcomes of a Molecular Tumor Board at Herbert-Herman Cancer Center, Sparrow Hospital. Acta Med. Acad. 48, 105–115 (2019).
Tsimberidou	Tsimberidou, A. M. et al. Long-term overall survival and prognostic score predicting survival: The IMPACT study in precision medicine. J. Hematol. Oncol. 12, 1–12 (2019)
Varnier	Varnier, R. et al. Actionable molecular alterations in advanced gynaecologic malignancies: updated results from the ProfiLER programme. Eur. J. Cancer 118, 156–165 (2019).
Whelar	Wheler, J. J. et al. Cancer therapy directed by comprehensive genomic profiling: A single center study. Cancer Res. 76, 3690–3701 (2016).
Worst	Worst, B. C. et al. Next-generation personalised medicine for high-risk paediatric cancer patients – The INFORM pilot study. Eur. J. Cancer 65, 91–101 (2016).

### Sheet: Tables
Table 1						Table 2
Lack of tissue						Testing types
Paper	Number of patients failed	Sample type	Total number of patients study			Papers	Test 1	Test 2	Test 3	Test 4	Test 5	Test 6	Number pts treated	Total number pts in reviewed
Basse	68	Fresh frozen tissue and archival tissue	736			Aust	PCR	IHC					12	44
Bohan and Sicklick	8	Blood and unknown tissue	190			Basse	CGH	NGS	SS				45	736
Borad	1	Fresh tissue	35			Bohan_Sicklick	NGS	IHC	TMB	MSI	BNGS		99	190
Byron	4	Frozen tumour and blood	20			Borad	WGS	WES	RNA				13	35
Choi	0	Blood and tissue	78			Bryce	CGH	WES					13	141
Cousin	28	FFPE or fresh tissue	568			Byron	WES	RNA	IHC				7	20
George	15	Blood and archive tissue/ biopsy	223			Choi	BNGS						16	78
Harada	39	Unknown tissue	191			Cousin	NGS	CGH	IHC					568
Heong	53	FFPE and frozen tisse	396			Dalton	NGS						39	155
Hirshfield	8	FFPE	100			George	WES	RNA	WGS	CN	MA	ME	4	223
Kaderbhai	2	FFPE from fresh tissue	50			Ghazani	WES							229
Khater	24	Unknown tissue	84			Gunderson	NGS						4	62
Kieler	2	Fresh tissue or archival	297			Harada	NGS						13	191
Koschmann	8	Unknown tissue	50			Heong	NGS	IHC	ISH				24	396
Lamping	11	Fresh frozen tissue Blood/ buffy coat	100			Hirshfield	NGS						35	100
Lane	155	FFPE or fresh tissue	15			Horak_Horak	NGS	WES	RNA				346	1311
Lee	6	Fresh tumour	23			Kaderbhai	NGS						9	50
Massard	105	Fresh tissue and blood	843			Kapiris	WGS						5	66
Meric-Bernstam	601	Unknown tissue	2601			Khater	WES	RNA					22	84
Oberg	6	FFPE and blood/ buccal swab (normal comparator)	101			Kieler	NGS	IHC	ISH				69	297
Parker	0	Fresh or archived tissue	43			Koschmann	WES						15	50
Parsons	6	Fresh biopsy	20			Lamping	WES	RNA	IHC	MSI	PS		63	100
Pincez	2	frozen tumour	60			Lane	NGS							15
Powell	10	FFPE	120			Lee	WES						10	23
Reda	50	FFPE or fresh biopsy and blood	506			Loaiza-Bonilla	NGS
Rodriguez-Rodriguez	1	FFPE	69			Marks	WES	RNA	NGS				7	56
Rothwell	6	Blood and archive tissue/ biopsy	100			Massard	NGS	CGH	WES	RNA			199	843
Tredan	376	Archived or fresh tissue	2579			Meric-Bernstam	NGS						83	2601
Tsimberidou	250	NS	3737			Moore	NGS						76	895
Varnier	30	Tumour tissue	279			Oberg	WES	RNA					6	101
Whelar	111	Archived or fresh tissue	500			Ortiz	NGS						21	39
Worst	5	Fresh frozen	52			Parker	NGS						17	43
						Parsons	NGS						4	20
						Pincez	CGH	NGS					6	60
						Powell	NGS						39	120
						Reda	WES							506
						Ree	NGS						0	23
						Rodon	NGS	RNA					107	303
						Rodriguez-Rodriguez	NGS						25	69
						Rolfo	NGS	IHC					49	173
						Rothwell	NGS	BNGS					11	100
						Sadaps	NGS						313	600
						Sailer	WES	RNA						515
						Saulnier-Sholler	MRNA	NGS	RNA				14	14
						Schwaederle	NGS	PCR	IHC	WES			11	34
						Sicklick	NGS						73	149
						Singer	WGS	WES	RNA				6	22
						Tafe	NGS						4	35
						Tredan	NGS	CGH					163	2579
						Trivedi	NGS	BNGS					12	54
						Tsimberidou	PCR						1307	3737
						Varnier	NGS	CGH					39	279
						Whelar	NGS						122	500
						Worst	WGS	WES	RNA				10	52

### Sheet: Attrition
Patient flow data
Ref	pts_enrolled	action_mut	no_tissue	no_mut	no_action_mut	action_notrial	action_ineligible	prev_accessed	offlicence_accessed	offlicence_notaccessed	deterioration	pts_treated
Aust	44	31		6				3			29	12
Basse	736	207	68	162	73	40	19	12	0	0	34	45
Bohan_Sicklick	190	107	8	2							37	99
Borad	35	20	1		4				9	1	6	13
Bryce	141	92		2	35		1				1	13
Byron	20	16	4	0	0	0	0	0		0	2	7
Choi	78	63	0	15	0	5	0	0	0	38	0	16
Cousin	568	292	28		276	14					55
Dalton	155	132						0	11	0	9	39
George	223	147	15	62								4
Ghazani	229			15
Gunderson	62	59		3	9		32					4
Harada	191	102	39	22		56					14	13
Heong	396	300	53	65								24
Hirshfield	100	87	8	4	1	26	4				12	35
Horak_Horak	1311	1049										346
Kaderbhai	50	11	2	2	17						12	9
Kapiris	66	39										5
Khater	84	54	24	4	8						5	22
Kieler	297	288	2									69
Koschmann	50	25	8	15		0	0		15		1	15
Lamping	100		11		3	15			32		8	63
Lane	15	11	155				5
Lee	23	15	6	4								10
Loaiza-Bonilla
Marks	56			6	5							7
Massard	843	411	105		432	17	21				64	199
Meric-Bernstam	2601	789	601	592	414	4	11				105	83
Moore	895	91		531			18					76
Oberg	101	38	6	9	32							6
Ortiz	39	2		0							2	21
Parker	43		0	3	2	15						17
Parsons	20		6	5	2							4
Pincez	60	23	2		35	5	1				5	6
Powell	120	63	10								12	39
Reda	506	342	50								106
Ree	23											0
Rodon	303	107							115	22		107
Rodriguez-Rodriguez	69		1	2								25
Rolfo	173	107		67		11						49
Rothwell	100	41	6	24	29							11
Sadaps	600	313			118		16		42		138	313
Sailer	515	283
Saulnier-Sholler	14											14
Schwaederle	34	34		0	1		7				1	11
Sicklick	149	73			10						43	73
Singer	22	19									6	6
Tafe	35	18			14		9				6	4
Tredan	2579	1032	376		948	135		32			1275	163
Trivedi	54	54				10				4	9	12
Tsimberidou	3737	1905	250	1242	340		177				57	1307
Varnier	279	131	30			180	65				24	39
Whelar	500	322	111	17							79	122
Worst	52	26	5		13				9			10

### Sheet: Composition
MTB composition
Ref	Attend_1	Attend_2	Attend_3	Attend_4	Attend_5	Attend_6	Attend_7	Attend_8	Attend_9	Attend_10	Attend_11
Aust
Basse	P	G	R	BE
Bohan_Sicklick	O	PA	BI	G	S	R	P	B
Borad	G	BI	O	PG	BE	P	BE	H
Bryce
Byron	O	P	OP	G
Choi
Cousin
Dalton	O	P	G	A	RC	PT
George	O	P	BI	MB	OT
Ghazani	O	P	G	PA	BE
Gunderson	O	OT	NC	SC
Harada	O	RO	P	G
Heong	G	P	BI	O
Hirshfield
Horak_Horak	O	P	G
Kaderbhai	O	MB	P	R
Kapiris
Khater	O	P	G	B	S
Kieler	O	R	SC	P
Koschmann	C	C	PN	PA	PA	BI	GC	RC
Lamping	C	P	MB	MO	BI
Lane	BI	G	B	P	O	GC	PA	BE	PT	RC	OT
Lee	O	P	G	B	SC
Loaiza-Bonilla	P	G	O	RO	R	RC	OT
Marks	O	P	G	SC
Massard
Meric-Bernstam
Moore	O	G	P	RC	AI
Oberg	O	P	G	B
Ortiz	O	P	G	B	MB
Parker	O	P	G	R	S
Parsons	O	P	G	A	RC
Pincez	O	G	BI	P
Powell	CL	O	G	RC
Reda
Ree	O	P	R	B	MB	E	NC
Rodon	OT
Rodriguez-Rodriguez	O	P	B	G	S
Rolfo	O	P	MB	G	NC
Rothwell
Sadaps	O	G	P	RC
Sailer
Saulnier-Sholler	O	P	PA	B
Schwaederle	O	P	G	R	B	SC
Sicklick	O	PA	B	G	S	RA	P	BI
Singer	CL	B
Tafe	O	P	G	SC
Tredan	O	P	MB	AI
Trivedi	O	RO	NC	PA	SC	G
Tsimberidou
Varnier	CL	S
Whelar
Worst	O	P	B	MB	PA

### Sheet: Population Characteristics
Ref	year	country	duration_months	age	tumour_type1	tumour_type2	tissue_type1	tissue_type2	tissue_type3	seq_1	seq_2	seq_3	seq_4	seq_5	seq_6
Aust	2020	Austria	48	A	O		FFPE			PCR	IHC
Basse	2018	France	36	A	MT		FRO	FFPE		CGH	NGS	SS
Bohan_Sicklick	2020	USA		A	MT		B	UK		NGS	IHC	TMB	MSI	BNGS
Borad	2016	USA	36	A	MT		UF			WGS	WES	RNA
Bryce	2017	USA	36	P	MT	H				CGH	WES
Byron	2018	USA	12	A	GB		FRO	B		WES	RNA	IHC
Choi	2019	USA	24	A	CRC		B	UF		BNGS
Cousin	2017	France	18	A	MT		FFPE	UF		NGS	CGH	IHC
Dalton	2017	USA		A	MT					NGS
George	2019	UK		P	H		B	FFPE		WES	RNA	WGS	CN	MA	ME
Ghazani	2017	USA	36	A	CRC	LC	FFPE			WES
Gunderson	2016	USA		A	G		FFPE	UF		NGS
Harada	2017	USA		A	MT		UK			NGS
Heong	2017	Singapore		A	MT	L	FFPE	FRO		NGS	IHC	ISH
Hirshfield	2016	USA	9	A	MT		FFPE			NGS
Horak_Horak	2017	Germany	60	A	MT		BI			NGS	WES	RNA
Kaderbhai	2016	France	30	A	LC		FFPE	FRO		NGS
Kapiris	2019	UK	18	A	CRC		FFPE	FRO		WGS
Khater	2019	Canada	48	P	MT		UK			WES	RNA
Kieler	2019	Austria	36	A	MT		UF	FFPE		NGS	IHC	ISH
Koschmann	2018	USA	36	P	MT		UK			WES
Lamping	2020	Germany	17	A	MT		FRO	B		WES	RNA	IHC	MSI	PS
Lane	2015	USA	12	A	MT		FFPE	UF		NGS
Lee	2018	Australia	12	A	MT		UF			WES
Loaiza-Bonilla	2017	USA	6	A	MT					NGS
Marks	2017	USA		P	H		S	FFPE		WES	RNA	NGS
Massard	2017	France	51	A	MT		UF	B		NGS	CGH	WES	RNA
Meric-Bernstam	2015	USA		A	MT		UK			NGS
Moore	2019	UK	48	A	MT		FFPE			NGS
Oberg	2016	USA	48	A	MT		FFPE	B		WES	RNA
Ortiz	2016	USA	12	A	MT		UK	B		NGS
Parker	2015	USA	12	A	B		UF	FFPE		NGS
Parsons	2017	USA		A	B		BI			NGS
Pincez	2017	France	12	P	MT		FRO			CGH	NGS
Powell	2018	USA	19	A	MT		FFPE			NGS
Reda	2020	France	30	A	MT		FFPE	BI	B	WES
Ree	2017	Norway		A	MT		UF			NGS
Rodon	2019	France	20	A	MT		BI			NGS	RNA
Rodriguez-Rodriguez	2016	USA		A	G		FFPE			NGS
Rolfo	2018	Belgium		A	MT		UK			NGS	IHC
Rothwell	2019	UK		A	MT		FFPE	B		NGS	BNGS
Sadaps	2019	USA	36	A	MT					NGS
Sailer	2019	USA		A	MT		FFPE	FRO	B	WES	RNA
Saulnier-Sholler	2015	USA		P	N		BI			MRNA	NGS	RNA
Schwaederle	2014	USA	18	A	MT		BI	FFPE		NGS	PCR	IHC	WES
Sicklick	2019	USA		A	MT		B	UK		NGS
Singer	2018	Switzerland	24	A	MT		UK	B		WGS	WES	RNA
Tafe	2015	USA		A	MT		FFPE			NGS
Tredan	2019	France	48	M	MT	H	FFPE	FRO		NGS	CGH
Trivedi	2019	USA		A	MT		FFPE	B		NGS	BNGS
Tsimberidou	2019	USA	48	A	MT					PCR
Varnier	2019	France	48	A	G		UK			NGS	CGH
Whelar	2016			A	MT		FFPE	UF		NGS
Worst	2016	Germany	15	M	MT		FRO			WGS	WES	RNA

### Sheet: Key
EXPERTISE
BI	Bioinformatician
BE	Bioethicist
C	Clincian
E	Engineer
G	Geneticist
H	Haematologist
MB	Molecular Biologist
MS	Molecular Scientist
NC	Nurse Coordinator
O	Oncologist
P	Pathologist
PA	Pharmacy Administrator/ Oncology Pharmacist
R	Radiologist
RC	Research Coordinator
RO	Radiation Oncologist
S	Surgeon
SC	Scientist
Al	Algorithm
GC	Genetic Counsellor
PS	Paedeatric Neurosurgery
OT	Other	Phase 1 triallist/ Principal investigators/Genomics
PT	Patient rep
AGE
A	Adult
P	Paediatric
M	Mixed
CANCER TYPE
CRC	Colorectal cancer
NSCLC	Non-small cell lung cancer
MM	Metastatic melanoma
O	Ovarian
MT	Mixed tumour
H	Haematological
GB	Glioblastoma
LC	Lung cancer
G	Gynecological
L	Lymphoma
GI	Gastrointestinal
R	Rare
CUP	Cancer of Unknown Primary
B	Breast
N	Neuroblastoma
TISSUE TYPE
FFPE	Formalin Fixed Paraffin Embedded tumour
FRO	Fresh frozen
B	Blood
UK	Unknown tissue type
UF	Unspecified fresh
BI	Biopsy
S	Surgical
SEQUENCING
NGS	Next generation sequencing
WES	Whole exome sequencing
RNA	RNA-seq
IHC	Immunohistochemistry
MSI	Microsatellite instability
PS	Panel specific sequencing
CGH	Comparative genome hybridization
WGS	Whole genome sequencing
PCR	PCR
SS	Sanger seq
TMB	Tumour mutation burden
BNGS	ct DNA next generation sequencing
CN	Copy number analysis
MA	Microarray
ME	Methylation array
ISH	in situ hybridization
MRNA	mRNA expression profile
